# A new and efficient enrichment method for metagenomic sequencing of monkeypox virus

**DOI:** 10.1101/2022.07.29.22278145

**Authors:** Pablo Aja-Macaya, Soraya Rumbo-Feal, Margarita Poza, Angelina Cañizares, Juan A. Vallejo, Germán Bou

## Abstract

**Background:** The methodology described in previous literature for monkeypox virus (MPXV) sequencing shows low efficiency when using metagenomic approaches. The aim of the present study was to evaluate a new fine-tuned method for extraction and enrichment of genomic MPXV DNA using clinical samples and to compare it to a non-enrichment metagenomic approach.

**Results:** A new procedure that allows sample enrichment in MPXV DNA, avoiding wasting the sequencing quota in human DNA, was designed. This procedure consisted of host DNA depletion using a saponin/NaCl combination treatment and DNase. After typical quality control, samples using the enrichment method contained around 98 % of reads not classified as human DNA, while the non-enrichment protocol showed around 5-10 %. When reads not belonging to Orthopoxvirus were removed, enriched samples kept about 50 % of the original read counts, while non-enriched ones kept only 2-7 %.

**Conclusions:** Results showed a very significant improvement in sequencing efficiency, increasing the number of reads belonging to MPXV, the depth of coverage and the trustworthiness of the consensus sequences. This, in turn, would allow for more samples to be included in a single cartridge, reducing costs and time to diagnosis, which can be very important factors when dealing with a contagious disease.
