## Supplementary material for "A new and efficient enrichment method for metagenomic sequencing of monkeypox virus": Samples used in this study

Sample	Bioproject	Biosample	SRA Accession	Sampling date	Location	Biosample origin	Sequencing run	Sequencer	Cartridge	NGS Protocol
MP01CHUAC	PRJNA863094	SAMN30015367	SRR20689692	2022-05	A Coruña, Galicia, Spain	blister / dermic vesicle	A	Illumina MiSeq	V2 micro 2x150	MPXV DNA enrichment protocol
MP01bCHUAC	PRJNA863094	SAMN30019245	SRR20689724	2022-05	A Coruña, Galicia, Spain	blister / dermic vesicle	B	Illumina MiSeq	V2 micro 2x150	non-enrichment protocol
MP03CHUAC	PRJNA863094	SAMN30015368	SRR20689691	2022-06	A Coruña, Galicia, Spain	blister / dermic vesicle	A	Illumina MiSeq	V2 micro 2x150	MPXV DNA enrichment protocol
MP03bCHUAC	PRJNA863094	SAMN30019246	SRR20689723	2022-06	A Coruña, Galicia, Spain	blister / dermic vesicle	B	Illumina MiSeq	V2 micro 2x150	non-enrichment protocol
