## Supplementary material for "A new and efficient enrichment method for metagenomic sequencing of monkeypox virus": References used in phylogenomic tree

Accession	Isolate	Country	Collection_Date
NC_063383	MPXV-M5312_HM12_Rivers	Nigeria	2018-08
ON983160	MpxV/human/CAN/UN-NML-3393/2022	Canada	2022-06-03
ON983162	MpxV/human/CAN/UN-NML-3531/2022	Canada	2022-06-03
ON983163	MpxV/human/CAN/UN-NML-3532/2022	Canada	2022-06-07
ON983166	MpxV/human/CAN/UN-NML-3702/2022	Canada	2022-06-15
ON983167	MpxV/human/CAN/UN-NML-3725/2022	Canada	2022-06-16
ON983168	MPxV/Prague_001/2022/flye_medaka	Czech Republic	2022-04-28
ON959131	MPXV_USA_2022_IL001	USA	2022-05
ON959132	MPXV_USA_2022_IL003	USA	2022-06
ON959133	MPXV_USA_2022_NY002	USA	2022-05
ON959134	MPXV_USA_2022_NY003	USA	2022-05
ON959135	MPXV_USA_2022_NY004	USA	2022-05
ON959136	MPXV_USA_2022_NY005	USA	2022-06
ON959143	MPX-96/Finland/2022	Finland	2022-06-16
ON959149	MPXV/Germany/2022/RKI140	Germany	2022-07
ON959150	MPXV/Germany/2022/RKI145	Germany	2022-07
ON959151	MPXV/Germany/2022/RKI160	Germany	2022-07
ON959152	MPXV/Germany/2022/RKI139	Germany	2022-07
ON959153	MPXV/Germany/2022/RKI165	Germany	2022-07
ON959154	MPXV/Germany/2022/RKI137	Germany	2022-07
ON959155	MPXV/Germany/2022/RKI138	Germany	2022-07
ON959156	MPXV/Germany/2022/RKI141	Germany	2022-07
ON959157	MPXV/Germany/2022/RKI142	Germany	2022-07
ON959158	MPXV/Germany/2022/RKI143	Germany	2022-07
ON959159	MPXV/Germany/2022/RKI144	Germany	2022-07
ON959160	MPXV/Germany/2022/RKI146	Germany	2022-07
ON959161	MPXV/Germany/2022/RKI147	Germany	2022-07
ON959162	MPXV/Germany/2022/RKI148	Germany	2022-07
ON959163	MPXV/Germany/2022/RKI149	Germany	2022-07
ON959164	MPXV/Germany/2022/RKI150	Germany	2022-07
ON959165	MPXV/Germany/2022/RKI151	Germany	2022-07
ON959166	MPXV/Germany/2022/RKI152	Germany	2022-07
ON959167	MPXV/Germany/2022/RKI153	Germany	2022-07
ON959168	MPXV/Germany/2022/RKI154	Germany	2022-07
ON959169	MPXV/Germany/2022/RKI155	Germany	2022-07
ON959170	MPXV/Germany/2022/RKI156	Germany	2022-07
ON959171	MPXV/Germany/2022/RKI157	Germany	2022-07
ON959172	MPXV/Germany/2022/RKI158	Germany	2022-07
ON959173	MPXV/Germany/2022/RKI159	Germany	2022-07
ON959174	MPXV/Germany/2022/RKI161	Germany	2022-07
ON959175	MPXV/Germany/2022/RKI162	Germany	2022-07
ON959176	MPXV/Germany/2022/RKI163	Germany	2022-07
ON959177	MPXV/Germany/2022/RKI164	Germany	2022-07
ON954773	MPXV_USA_2022_CA002	USA	2022-05
ON929057	MPXV/Germany/2022/RKI070	Germany	2022-07
ON929058	MPXV/Germany/2022/RKI071	Germany	2022-07
ON929059	MPXV/Germany/2022/RKI072	Germany	2022-07
ON929061	MPXV/Germany/2022/RKI103	Germany	2022-07
ON929063	MPXV/Germany/2022/RKI105	Germany	2022-07
ON929064	MPXV/Germany/2022/RKI106	Germany	2022-07
ON929065	MPXV/Germany/2022/RKI107	Germany	2022-07
ON929066	MPXV/Germany/2022/RKI108	Germany	2022-07
ON929067	MPXV/Germany/2022/RKI109	Germany	2022-07
ON929068	MPXV/Germany/2022/RKI110	Germany	2022-07
ON929069	MPXV/Germany/2022/RKI111	Germany	2022-07
ON929070	MPXV/Germany/2022/RKI112	Germany	2022-07
ON929071	MPXV/Germany/2022/RKI113	Germany	2022-07
ON929072	MPXV/Germany/2022/RKI114	Germany	2022-07
ON929074	MPXV/Germany/2022/RKI119	Germany	2022-07
ON929075	MPXV/Germany/2022/RKI120	Germany	2022-07
ON929076	MPXV/Germany/2022/RKI121	Germany	2022-07
ON929078	MPXV/Germany/2022/RKI123	Germany	2022-07
ON929079	MPXV/Germany/2022/RKI124	Germany	2022-07
ON929080	MPXV/Germany/2022/RKI125	Germany	2022-07
ON929081	MPXV/Germany/2022/RKI126	Germany	2022-07
ON929082	MPXV/Germany/2022/RKI127	Germany	2022-07
ON929083	MPXV/Germany/2022/RKI128	Germany	2022-07
ON929084	MPXV/Germany/2022/RKI129	Germany	2022-07
ON929085	MPXV/Germany/2022/RKI130	Germany	2022-07
ON929086	MPXV/Germany/2022/RKI131	Germany	2022-07
ON929087	MPXV/Germany/2022/RKI132	Germany	2022-07
ON929088	MPXV/Germany/2022/RKI133	Germany	2022-07
ON929089	MPXV/Germany/2022/RKI134	Germany	2022-07
ON929090	MPXV/Germany/2022/RKI135	Germany	2022-07
ON929091	MPXV/Germany/2022/RKI136	Germany	2022-07
ON918656	MPXV/human/Taiwan/110-231642/2022	Taiwan	2022-06
ON911481	Monkeypox/MX-UANL001/2022	Mexico	2022-06-28
ON880419	MPX/UZ_REGA_3/Belgium/2022	Belgium	2022-05-27
ON880420	MPX/UZ_REGA_4/Belgium/2022	Belgium	2022-05-27
ON880421	MPX/UZ_REGA_5/Belgium/2022	Belgium	2022-05-27
ON880422	MPX/UZ_REGA_6/Belgium/2022	Belgium	2022-05-27
ON880508	MpxV/human/CAN/UN-NML-3127/2022	Canada	2022-05-30
ON880511	MpxV/human/CAN/UN-NML-3214/2022	Canada	2022-05-30
ON880512	MpxV/human/CAN/UN-NML-3292/2022	Canada	2022-06-01
ON880513	MpxV/human/CAN/UN-NML-3407/2022	Canada	2022-06-04
ON880516	MpxV/human/CAN/UN-NML-3472/2022	Canada	2022-06-02
ON880517	MpxV/human/CAN/UN-NML-3476/2022	Canada	2022-05-27
ON880526	MpxV/human/CAN/UN-NML-3100/2022	Canada	2022-05-27
ON880530	MpxV/human/CAN/UN-NML-3162/2022	Canada	2022-05-29
ON880534	MpxV/human/CAN/UN-NML-3262/2022	Canada	2020-05-30
ON880536	MpxV/human/CAN/UN-NML-3272/2022	Canada	2022-05-31
ON880537	MpxV/human/CAN/UN-NML-3273/2022	Canada	2022-05-31
ON880538	MpxV/human/CAN/UN-NML-3336/2022	Canada	2022-06-01
ON880539	MpxV/human/CAN/UN-NML-3339/2022	Canada	2022-06-01
ON880540	MpxV/human/CAN/UN-NML-3342/2022	Canada	2022-06-01
ON880542	MpxV/human/CAN/UN-NML-3348/2022	Canada	2022-05-31
ON880543	MpxV/human/CAN/UN-NML-3357/2022	Canada	2022-06-02
ON880545	MpxV/human/CAN/UN-NML-3366/2022	Canada	2022-06-02
ON880546	MpxV/human/CAN/UN-NML-3368/2022	Canada	2022-06-02
ON880547	MpxV/human/CAN/UN-NML-3441/2022	Canada	2022-06-03
ON880548	MpxV/human/CAN/UN-NML-3448/2022	Canada	2022-06-03
ON880549	MpxV/human/CAN/UN-NML-3450/2022	Canada	2022-06-03
ON853649	MPXV/Germany/2022/RKI068	Germany	2022-06
ON853650	MPXV/Germany/2022/RKI069	Germany	2022-06
ON853651	MPXV/Germany/2022/RKI073	Germany	2022-06
ON853652	MPXV/Germany/2022/RKI074	Germany	2022-06
ON853653	MPXV/Germany/2022/RKI076	Germany	2022-06
ON853654	MPXV/Germany/2022/RKI087	Germany	2022-06
ON853655	MPXV/Germany/2022/RKI088	Germany	2022-06
ON853656	MPXV/Germany/2022/RKI070	Germany	2022-06
ON853657	MPXV/Germany/2022/RKI071	Germany	2022-06
ON853660	MPXV/Germany/2022/RKI078	Germany	2022-06
ON853661	MPXV/Germany/2022/RKI079	Germany	2022-06
ON853663	MPXV/Germany/2022/RKI081	Germany	2022-06
ON853665	MPXV/Germany/2022/RKI083	Germany	2022-06
ON853666	MPXV/Germany/2022/RKI084	Germany	2022-06
ON853667	MPXV/Germany/2022/RKI085	Germany	2022-06
ON853668	MPXV/Germany/2022/RKI086	Germany	2022-06
ON853669	MPXV/Germany/2022/RKI089	Germany	2022-06
ON853670	MPXV/Germany/2022/RKI090	Germany	2022-06
ON853672	MPXV/Germany/2022/RKI093	Germany	2022-06
ON853673	MPXV/Germany/2022/RKI094	Germany	2022-06
ON853675	MPXV/Germany/2022/RKI096	Germany	2022-06
ON853678	MPXV/Germany/2022/RKI100	Germany	2022-06
ON853679	MPXV/Germany/2022/RKI077	Germany	2022-06
ON853680	MPXV/Germany/2022/RKI097	Germany	2022-06
ON853681	MPXV/Germany/2022/RKI092	Germany	2022-06
ON853682	MPXV/Germany/2022/RKI101	Germany	2022-06
ON838178	SI2022_S7	Slovenia	2022-06
ON838939	8887	Spain	2022-06-06
ON838940	4061	Spain	2022-05-20
ON843165	Monkeypox/PT0033/2022	Portugal	2022-05-24
ON843166	Monkeypox/PT0038/2022	Portugal	2022-05-24
ON843168	Monkeypox/PT0032/2022	Portugal	2022-05-26
ON843170	Monkeypox/PT0031/2022	Portugal	2022-05-26
ON843172	Monkeypox/PT0035/2022	Portugal	2022-05-27
ON843173	Monkeypox/PT0029/2022	Portugal	2022-05-27
ON843174	Monkeypox/PT0046/2022	Portugal	2022-05-30
ON843176	Monkeypox/PT0041/2022	Portugal	2022-06-02
ON813252	MPXV/Germany/2022/RKI052	Germany	2022-06
ON813253	MPXV/Germany/2022/RKI053	Germany	2022-06
ON813254	MPXV/Germany/2022/RKI057	Germany	2022-06
ON813255	MPXV/Germany/2022/RKI058	Germany	2022-06
ON813256	MPXV/Germany/2022/RKI059	Germany	2022-06
ON813258	MPXV/Germany/2022/RKI054	Germany	2022-06
ON813259	MPXV/Germany/2022/RKI055	Germany	2022-06
ON813260	MPXV/Germany/2022/RKI056	Germany	2022-06
ON813261	MPXV/Germany/2022/RKI061	Germany	2022-06
ON813262	MPXV/Germany/2022/RKI062	Germany	2022-06
ON813263	MPXV/Germany/2022/RKI063	Germany	2022-06
ON813264	MPXV/Germany/2022/RKI064	Germany	2022-06
ON813265	MPXV/Germany/2022/RKI065	Germany	2022-06
ON813266	MPXV/Germany/2022/RKI056	Germany	2022-06
ON813267	MPXV/Germany/2022/RKI067	Germany	2022-06
ON803413	MpxV/human/CAN/UN-NML-2928/2022	Canada	2022-05-21
ON803414	MpxV/human/CAN/UN-NML-2930/2022	Canada	2022-05-21
ON803419	MpxV/human/CAN/UN-NML-2844/2022	Canada	2022-05-14
ON803420	MpxV/human/CAN/UN-NML-2846/2022	Canada	2022-05-19
ON803424	MpxV/human/CAN/UN-NML-2852/2022	Canada	2022-05-19
ON803427	MpxV/human/CAN/UN-NML-2861/2022	Canada	2022-05-18
ON803429	MpxV/human/CAN/UN-NML-2873/2022	Canada	2022-05-19
ON803430	MpxV/human/CAN/UN-NML-2874/2022	Canada	2022-05-19
ON803431	MpxV/human/CAN/UN-NML-2883/2022	Canada	2022-05-20
ON803432	MpxV/human/CAN/UN-NML-2884/2022	Canada	2022-05-20
ON803435	MpxV/human/CAN/UN-NML-2893/2022	Canada	2022-05-20
ON803437	MpxV/human/CAN/UN-NML-2896/2022	Canada	2022-05-20
ON803438	MpxV/human/CAN/UN-NML-2897/2022	Canada	2022-05-20
ON803439	MpxV/human/CAN/UN-NML-2899/2022	Canada	2022-05-20
ON803441	MpxV/human/CAN/UN-NML-2955/2022	Canada	2022-05-23
ON803442	MpxV/human/CAN/UN-NML-2967/2022	Canada	2022-05-16
ON803444	MpxV/human/CAN/UN-NML-2969/2022	Canada	2022-05-24
ON808413	CVR_MPXV1a	United Kingdom	2022-05-15
ON808414	CVR_MPXV1b	United Kingdom	2022-05-15
ON808415	CVR_MPXV1c	United Kingdom	2022-05-15
ON808416	CVR_MPXV1d	United Kingdom	2022-05-15
ON808417	CVR_MPXV1e	United Kingdom	2022-05-15
ON792320	hMpxV/Switzerland/ZH-UZH-IMV-3ba6449f/2022	Switzerland	2022-06-01
ON792322	hMpxV/Switzerland/ZH-UZH-IMV-3ba64538/2022	Switzerland	2022-06-02
ON780016	INMI-Pt3	Italy	2022-05-19
ON780017	INMI-Pt4	Italy	2022-05-21
ON782021	MPX-37/Finland/2022	Finland	2022-05
ON782022	MPX-42/Finland/2022	Finland	2022
ON782054	MPXV/Spain/HUNSC_ITER_0001a/2022	Spain	2022-05-31
ON754985	MPXV_SI2022_S4	Slovenia	2022-06
ON754986	MPXV_SI2022_S5	Slovenia	2022-06
ON754987	MPXV_SI2022_S1_VEROE6	Slovenia	2022-05-23
ON755039	MPXV_IRBA22-11	France	2022-05-19
ON755040	MPXV_IRBA22-14	France	2022-05-20
ON755231	MPXV/Germany/2022/RKI013	Germany	2022-06
ON755232	MPXV/Germany/2022/RKI026	Germany	2022-06
ON755233	MPXV/Germany/2022/RKI027	Germany	2022-06
ON755234	MPXV/Germany/2022/RKI028	Germany	2022-06
ON755235	MPXV/Germany/2022/RKI029	Germany	2022-06
ON755236	MPXV/Germany/2022/RKI030	Germany	2022-06
ON755237	MPXV/Germany/2022/RKI031	Germany	2022-06
ON755240	MPXV/Germany/2022/RKI034	Germany	2022-06
ON755241	MPXV/Germany/2022/RKI035	Germany	2022-06
ON755242	MPXV/Germany/2022/RKI036	Germany	2022-06
ON755243	MPXV/Germany/2022/RKI037	Germany	2022-06
ON755244	MPXV/Germany/2022/RKI038	Germany	2022-06
ON755245	MPXV/Germany/2022/RKI039	Germany	2022-06
ON755246	MPXV/Germany/2022/RKI040	Germany	2022-06
ON755247	MPXV/Germany/2022/RKI041	Germany	2022-06
ON755248	MPXV/Germany/2022/RKI042	Germany	2022-06
ON755250	MPXV/Germany/2022/RKI044	Germany	2022-06
ON755252	MPXV/Germany/2022/RKI046	Germany	2022-06
ON755253	MPXV/Germany/2022/RKI047	Germany	2022-06
ON755254	MPXV/Germany/2022/RKI048	Germany	2022-06
ON755256	MPXV/Germany/2022/RKI050	Germany	2022-06
ON745215	INMI-Pt2	Italy	2022-05-19
ON736420	MPX/2022/Canada/AB1	Canada	2022-05-31
ON720849	MpxV/Spain/MD-HGUGM-6532064/2022	Spain	2022-05-27
ON694329	MPXV/Germany/2022/RKI025	Germany	2022-05
ON694330	MPXV/Germany/2022/RKI019	Germany	2022-05
ON694331	MPXV/Germany/2022/RKI015	Germany	2022-05
ON694332	MPXV/Germany/2022/RKI023	Germany	2022-05
ON694333	MPXV/Germany/2022/RKI022	Germany	2022-05
ON694334	MPXV/Germany/2022/RKI021	Germany	2022-05
ON694335	MPXV/Germany/2022/RKI018	Germany	2022-05
ON694336	MPXV/Germany/2022/RKI024	Germany	2022-05
ON694337	MPXV/Germany/2022/RKI020	Germany	2022-05
ON694338	MPXV/Germany/2022/RKI017	Germany	2022-05
ON694339	MPXV/Germany/2022/RKI016	Germany	2022-05
ON694340	MPXV/Germany/2022/RKI014	Germany	2022-05
ON694341	MPXV/Germany/2022/RKI012	Germany	2022-05
ON694342	MPXV/Germany/2022/RKI011	Germany	2022-05
ON682263	MPXV/Germany/2022/RKI03	Germany	2022-05
ON682265	MPXV/Germany/2022/RKI04	Germany	2022-05
ON682266	MPXV/Germany/2022/RKI09	Germany	2022-05
ON682267	MPXV/Germany/2022/RKI010	Germany	2022-05
ON682268	MPXV/Germany/2022/RKI08	Germany	2022-05
ON682269	MPXV/Germany/2022/RKI07	Germany	2022-05
ON682270	MPXV/Germany/2022/RKI06	Germany	2022-05
ON674051	MPXV_USA_2022_FL001	USA	2022-05
ON675438	MPXV_USA_2022_VA001	USA	2022-05
ON676703	MPXV_USA_2022_CA001	USA	2022-05
ON676704	MPXV_USA_2022_FL002	USA	2022-05
ON676705	MPXV_USA_2022_UT001	USA	2022-05
ON676706	MPXV_USA_2022_UT002	USA	2022-05
ON676707	MPXV_USA_2021_TX	USA	2021-07
ON676708	MPXV_USA_2021_MD	USA	2021-11
ON644344	MPXV_FVG-ITA_01_2022	Italy	2022-05-25
ON649709	Monkeypox/PT0028/2022	Portugal	2022-05-18
ON649713	Monkeypox/PT0020/2022	Portugal	2022-05-19
ON649718	Monkeypox/PT0018/2022	Portugal	2022-05-20
ON649719	Monkeypox/PT0012/2022	Portugal	2022-05-23
ON649720	Monkeypox/PT0024/2022	Portugal	2022-05-19
ON649721	Monkeypox/PT0021/2022	Portugal	2022-05-19
ON649722	Monkeypox/PT0022/2022	Portugal	2022-05-19
ON649723	Monkeypox/PT0013/2022	Portugal	2022-05-20
ON649724	Monkeypox/PT0014/2022	Portugal	2022-05-23
ON649725	Monkeypox/PT0011/2022	Portugal	2022-05-23
ON649879	MPXV_ISR001_2022	Israel	2022-05-20
ON631963	MPxV/VIDRL01/2022	Australia	2022-05
ON637938	MPXV/Germany/2022/RKI01	Germany	2022-05
ON637939	MPXV/Germany/2022/RKI02	Germany	2022-05
ON631241	2022/2 SLO	Slovenia	2022-05-24
ON627808	MPX/human/USA/UT-UPHL-82200022/2022	USA	2022-05-20
ON619835	MPXV_UK_2022_1	United Kingdom	2022-05
ON619836	MPXV_UK_2022_2	United Kingdom	2022-05
ON619838	MPXV_UK_2022_4	United Kingdom	2022-05
ON622712	MPX/UZ_REGA_1/Belgium/2022	Belgium	2022-05-19
ON622713	MPX/UZ_REGA_2/Belgium/2022	Belgium	2022-05-22
ON622722	MPXV_FR_HCL0001_2022	France	2022-05-22
ON609725	SLO	Slovenia	2022-05-23
ON602722	MPXV_FRA_2022_TLS67	France	2022-05
ON585031	Monkeypox/PT0003/2022	Portugal	2022-05-15
ON585032	Monkeypox/PT0004/2022	Portugal	2022-05-17
ON585033	Monkeypox/PT0006/2022	Portugal	2022-05-15
ON585034	Monkeypox/PT0007/2022	Portugal	2022-05-15
ON585035	Monkeypox/PT0009/2022	Portugal	2022-05-15
ON585037	Monkeypox/PT0005/2022	Portugal	2022-05-15
ON585038	Monkeypox/PT0008/2022	Portugal	2022-05-15
ON568298	MPXV-BY-IMB25241	Germany	2022-05-19
ON563414	MPXV_USA_2022_MA001	USA	2022-05
